# Hospital transmission of methicillin-resistant *Staphylococcus aureus* driven by addictive *mupA* plasmids

**DOI:** 10.64898/2026.07.24.26358837

**Authors:** Magdalena Podkowik, Ananyaa R. Welling, Somrita Dey, Alice Tillman, Gregory Putzel, Courtney Takats, Julian McWilliams, Stacey Bartlett, Nora Samhadaneh, Robert J. Ulrich, Kristine Rabii, Olufolakemi Olusanya, Caitlin Otto, Karl Drlica, Mila B. Ortigoza, Audrey Renson, Alejandro Pironti, Sarah Hochman, Bo Shopsin

**Affiliations:** Department of Medicine, Division of Infectious Diseases, NYU Grossman School of Medicine, New York, NY, USA; Department of Microbiology, NYU Grossman School of Medicine, New York, NY, USA; Antimicrobial-Resistant Pathogens Program, NYU Grossman School of Medicine, New York, NY, USA; Department of Population Health, NYU Grossman School of Medicine, New York, NY, USA; Clinical Microbiology and Diagnostic Immunology, NYU Grossman School of Medicine, New York, NY, USA; Public Health Research Institute, New Jersey Medical School, Rutgers University, Newark, NJ, USA; Department of Microbiology, Biochemistry & Molecular Genetics, New Jersey Medical School, Rutgers University, Newark, NJ, USA

**Author notes:** Correspondence: Bo Shopsin MD, PhD; 430 E 29^th^ St, New York, NY 10016, USA;, Sarah E. Hochman MD; 545 1^st^ Ave, SC1-173, New York, NY 10016, USA.

## Abstract

**Background:** Resistance to mupirocin, a cornerstone of *Staphylococcus aureus* decolonization, is a recognized cause of decolonization failure. Its role in hospital transmission is unknown.

**Methods:** We conducted genomic surveillance of >10,000 *S. aureus* isolates from adult patients at two urban hospitals where mupirocin decolonization is routine. Bacterial phenotypes and fitness were evaluated *in vitro* and in murine colonization models to interpret surveillance results.

**Results:** Genome sequencing identified 475 hospital transmission events; conventional surveillance detected none. The plasmid-mediated resistance determinant *mupA* (*ileS2*) was enriched eightfold in methicillin-resistant *S. aureus* (MRSA) relative to methicillin-susceptible strains. *mupA* was associated with nearly threefold greater hospital transmission, especially within healthcare-associated MRSA lineages. Surprisingly, multiple independently evolved inactivating mutations in the essential chromosomal gene *ileS1* co-occurred with *mupA*, creating plasmid addiction in which *mupA* became indispensable for bacterial survival. Plasmid carriage activated the stringent response and reduced colonization fitness, but also conferred collateral tolerance to disinfectants such as ethanol and peroxide. Although addiction further reduced *S. aureus* fitness, it increased plasmid transfer, promoting spread despite these costs. Unexpectedly, we found a mupirocin-dependent vulnerability to isoleucine limitation, revealing a potential strategy to target *mupA*-mediated resistance.

**Conclusions:** Hospital transmission of mupirocin-resistant MRSA is promoted by plasmids that create an evolutionary trap in which mupirocin use selects for bacterial dependence on costly resistance elements. These findings suggest that reducing mupirocin use alone is unlikely to eliminate resistance, underscore the need for genomic surveillance and resistance testing, and provide a framework for strategies to preserve mupirocin effectiveness.

**Major point:** This work shows that mupirocin resistance promotes hospital transmission of MRSA, identifies a previously unappreciated mechanism of plasmid addiction, and exposes a collateral vulnerability. These findings underscore the need for genomic surveillance and provide a framework to preserve mupirocin effectiveness.
