## Supplemental Tables S1-3 for "Hospital transmission of methicillin-resistant *Staphylococcus aureus* driven by addictive *mupA* plasmids"

### Sheet: Table S1
	Supplementary Table 1. Characteristics of patients harboring mupA-positive and
	mupA-negative S. aureus isolates.
		mupA (-) n = 9,108	mupA (+) n = 1,213
	Age in years - mean (SD)	62 (19)	65 (18)
	Age group - n (%)
	18-24	200 (2.2%)	19 (1.6%)
	25-34	648 (7.1%)	75 (6.2%)
	35-44	1,012 (11%)	91 (7.5%)
	45-54	1,061 (12%)	137 (11%)
	55-64	1,554 (17%)	192 (16%)
	65-74	1,794 (20%)	261 (22%)
	75+	2,839 (31%)	438 (36%)
	Gender
	Male	5,369 (59%)	771 (64%)
	Female	3,732 (41%)	442 (36%)
	Missing	7	0
	Race/ethnicity
	Asian	787 (9.2%)	39 (3.4%)
	Black	1,309 (15%)	124 (11%)
	Hispanic	1,996 (23%)	186 (16%)
	Other	76 (0.9%)	6 (0.5%)
	White	4,424 (51%)	791 (69%)
	Missing	516	67
	Charlson index score
	0	4,585 (50%)	603 (50%)
	1-2	2,162 (24%)	266 (22%)
	3-4	1,556 (17%)	206 (17%)
	5+	805 (8.8%)	138 (11%)
	Hospital
	Brooklyn	2,306 (25%)	262 (22%)
	Tisch	6,802 (75%)	951 (78%)
	# of Hospital Admissions	1.73 (3.19)	2.25 (3.28)
	Cumulative Hospital Days	8 (19)	15 (26)
	Cumulative # of Antibiotics	10 (34)	23 (51)
	S. aureus susceptibility
	MRSA	3,088 (34%)	1,041 (86%)
	MSSA	6,020 (66%)	172 (14%)
	Clonal complex
	CC5	2,035 (22%)	227 (19%)
	CC8	2,329 (26%)	859 (71%)
	Other	4,744 (52%)	127 (10%)
	Involved in Transmission Event	467 (5.1%)	190 (16%)
	Data are presented as mean (SD) or n (%).
	Abbreviations: MRSA, methicillin-resistant S.aureus; MSSA,
	methicillin-susceptible S. aureus; CC, clonal complex.

### Sheet: Table S2
	Supplementary Table 2. Crude and adjusted transmission rate differences
	associated with mupA carriage.
		Rate difference (95% CI)
	Crude	10.5 (8.4, 12.7)
	Adjusteda	11.3 (5.8, 16.9)
	aAdjusted using inverse probability of treatment weighting (IPTW) for MRSA versus MSSA status, clonal complex, hospitalization history (number of prior hospital admissions, cumulative hospital days), cumulative antibiotic exposure, age, sex, race/ethnicity, and Charlson comorbidity score.
	hospitalization history (number of prior hospital admissions, cumulative
	hospital days), cumulative antibiotic exposure, age, sex, race/ethnicity, and
	Charlson comorbidity score.

### Sheet: Table S3
	Supplementary Table 3. Association between mupA carriage and transmission across MRSA clonal complexes and MSSA.
		MRSA CC5				MRSA CC8				MRSA Other CC				MSSA
	Outcome	mupA (+)	mupA (-)	RD	mupA (+)		mupA (-)	RD	mupA (+)		mupA (-)	RD	mupA (+)		mupA (-)	RD
	Transmission	51 (26.3%)	135 (12.9%)	13.4 (6.1, 20.7)		119 (14.6%)	109 (7.4%)	109 (7.4%)		8 (23.5%)	95 (17.0%)	6.6 (-5.6, 18.7)		12 (7.0%)	128 (2.1%)	4.9 (1.0, 8.7)
	No transmission	143 (73.7%)	913 (87.1%)			694 (85.4%)	1371 (92.6%)			26 (76.5%)	465 (83.0%)			160 (93.0%)	5892 (97.9%)
	Total	194	1048			813	1480			34	560			172	6020
	Data are presented as n (%) of isolates within each lineage group stratified by mupA carriage and transmission status. Rate differences (RDs) compare the rate of
	transmission among mupA-positive versus mupA-negative isolates within each lineage group; 95% confidence intervals are shown in parentheses. Because CC5 and CC8
	accounted for approximately 86% of MRSA isolates in the cohort, conclusions regarding lineage-specific effects in MRSA were based primarily on these clonal complexes.
	Abbreviations: MRSA, methicillin-resistant Staphylococcus aureus; MSSA, methicillin-susceptible S. aureus; CC, clonal complex.
